# Interim results from comparison of immune responses elicited by an inactivated and a vectored SARS-CoV-2 vaccine in seronegative and seropositive participants in India

**DOI:** 10.1101/2023.01.03.22284082

**Authors:** Mangaiarkarasi Asokan, Roshni Florina Joan, Sudhir Babji, Girish Dayma, Prajitha Nitheesh, Vinutha Subrahmanyam, Archana Pandey, Girish Malagi, Pooja Arya, Vibhuti Mahajan, Jayateerth Bhavikatti, Ketakee Pawar, Aishwarya Thorat, Priyanki Shah, Ramakrishna B Goud, Bishnudeo Roy, Shon Rajukutty, Sushil Immanuel, Dhiraj Agarwal, Sankhanil Saha, Akshatha Shivaraj, Patricia Panikulam, Rajeshwari Shome, Shah-E-Jahan Gulzar, Anusmrithi U Sharma, Ajinkya Naik, Shruti Talashi, Madhuri Belekar, Ritu Yadav, Poornima Khude, V Mamatha, S Sudarshan, Urmila Deshmukh, Chinmayee Bhise, Manjiri Joshi, Leeberk Raja Inbaraj, Sindhulina Chandrasingh, Aurnab Ghose, Colin Jamora, Anandi S Karumbati, Varadharajan Sundaramurthy, Avita Johnson, Naveen Ramesh, Nirutha Chetan, Chaitra Parthiban, Asma Ahmed, Srabanti Rakshit, Vasista Adiga, George D’souza, Vinay Rale, Carolin Elizabeth George, Jacob John, Anand Kawade, Akanksha Chaturvedi, Anu Raghunathan, Mary Dias, Anand Bhosale, Padinjat Raghu, LS Shashidhara, Annapurna Vyakarnam, Vineeta Bal, Gagandeep Kang, Satyajit Mayor

## Abstract

**Background:** There are limited global data on head-to-head comparisons of vaccine platforms assessing both humoral and cellular immune responses, stratified by pre-vaccination serostatus. The COVID-19 vaccination drive for the Indian population in the 18 to 45-year age-group began in April 2021 when seropositivity rates in the general population were rising due to the Delta wave in April-May 2021.

**Methods:** Between 30 June 2021 and 28 January 2022, we enrolled 691 participants in the 18-45 age group across 4 clinical sites in India. In this non-randomized and laboratory blinded study, participants received either two doses of Covaxin^®^ 4 weeks apart or two doses of Covishield™ 12 weeks apart per the national vaccination policy. The primary outcome was the seroconversion rate and the geometric mean titer (GMT) of antibodies against the SARS-CoV-2 spike and nucleocapsid proteins. The secondary outcome was the frequency of cellular immune responses pre- and post-vaccination.

**Findings:** When compared to pre-vaccination baseline, both vaccines elicited statistically significant seroconversion and binding antibody levels in both seronegative and seropositive individuals. In the per-protocol cohort, Covishield™ elicited higher antibody responses than Covaxin^®^ as measured by seroconversion rate (98.3% vs 74.4%, p<0.0001 in seronegative individuals; 91.7% vs 66.9%, p<0.0001 in seropositive individuals) as well as by anti-spike antibody levels against the ancestral strain (GMT 1272.1 vs 75.4 BAU/ml, p<0.0001 in seronegative individuals; 2089.07 vs 585.7 BAU/ml, p<0.0001 in seropositive individuals). Not all sites recruited at the same time, therefore site-specific immunogenicity was impacted by the timing of vaccination relative to the Delta and Omicron waves. Surrogate neutralizing antibody responses against variants-of-concern were higher in Covishield™ recipients than in Covaxin^®^ recipients and in seropositive than in seronegative individuals after both vaccination and asymptomatic Omicron infection. T cell responses are reported from only one of the four site cohorts where the vaccination schedule preceded the Omicron wave. In seronegative individuals, Covishield™ elicited both CD4+ and CD8+ spike-specific cytokine-producing T cells whereas Covaxin^®^ elicited mainly CD4+ spike-specific T cells. Neither vaccine showed significant post-vaccination expansion of spike-specific T cells in seropositive individuals.

**Interpretation:** Covishield™ elicited immune responses of higher magnitude and breadth than Covaxin^®^ in both seronegative individuals and seropositive individuals, across cohorts representing the pre-vaccination immune history of the majority of the vaccinated Indian population.
