## Supplemental Table 1 for "Interim results from comparison of immune responses elicited by an inactivated and a vectored SARS-CoV-2 vaccine in seronegative and seropositive participants in India"

### Sheet: Covaxin vs Covishield
S. No	Study	Study type	Study period	Population	Vaccine	Assay	Data
1	COVAT, Awadesh Kumar Singh et al. Vaccine 2021	Cross-sectional	Jan 16-May 15, 2021	Adult healthcare workers	Covishield vs Covaxin	LIAISON S1/S2	A) All study participants
		Longitudinal without baseline, beginning after first dose of vaccine		11.3% (58/515 with confirmed prior history of infection)		3.8 - 400 AU/ml	Between 21 days post first dose and just before second dose (n=522)
						Cutoff: 15 AU/ml	Covishield 86.8% (396/456) 62.4 AU/ml
							Covaxin 43.8% (42/96) 16.8 AU/ml
							Between 21 and 36 days after second dose (n=515)
							Covishield 98.1% (417/425) 129.3 AU/ml
							Covaxin 80% (72/90) 48.3 AU/ml
							B) SARS-CoV-2 naive participants, Covishield vs Covaxin
							After first dose: 85.5 vs 41.9% 51.1 vs 15.4 AU/ml
							After second dose 97.8 vs 79.3% 114 vs 45.3 AU/ml
							C) Prior SARS-CoV-2 infection, Covishield vs Covaxin
							After first dose: 85.5 vs 41.9% 250.6 vs 239.8 AU/ml
							After second dose 97.8 vs 79.3% 302.9 vs 256.3 AU/ml
2	COVAT, Awadesh Kumar Singh et al. Diabetes and Metabolic Syndrome: Clinical Research & Reviews 2022	Longitudinal	3 months and 6 months timepoint in addition to above	Same as above	Covishield vs Covaxin	LIAISON S1/S2	SARS-CoV-2 naïve participants
			n=481 with all 4 time points	Confirmed infected between 6-weeks prior to first dose and within two weeks of second dose excluded		3.8 - 400 AU/ml	Time Covishield Covaxin
			N=360 SARS-CoV-2 naïve			Cutoff: 15 AU/ml	Post 1st dose 61.93 16.17 AU/ml
			Jan 16 to Nov 15, 2021				Post 2nd dose 132.88 50.11
							3 months post visit 2 112.78 50.81
							6 months post visit 2 73.83 46.27
							Time Covishield Covaxin
							Post 1st dose
							Post 2nd dose 98.7 77%
							3 months post visit 2 92.6 55.7
							6 months post visit 2 22.1 37.7
							Breakhrough infection rate is 13.3 vs 13.5%
							Based on prior history (by vaccine type not available)
							Time Naïve Breakthrough Prior inf.
							Post 1st dose 40.22 37.15 240.28 AU/ml
							Post 2nd dose 102.98 93.32 303.71
							3 months post visit 2 67.83 338.84 277.86
							6 months post visit 2 44.77 245.47 205.24
3	Debaprasad Parai et al. Travel Medicine and Infectious Disease 2021	Longitudinal	Jan to April 2021	Healthcare workers	Covishield vs Covaxin	N-protein	Baseline for recovered participants
				Previously infected (n=59)		ARCHITECT i1000SR	35.6% (n=21) IgG+ for N protein
				Uninfected (n=75)		Cutoff: 1.4 index	93.2% (n=55) IgG+ for RBD
						RBD	N response Naïve Prior inf
						Roche Cobas e411	Baseline 0.98
						Cut-off: 0.80 U/ml	28 days post first dose 1.8
						Upper detection limit: 2500 U/ml for 10x diluted samples	Post second dose
							RBD response Naïve Prior inf
							Baseline 231.4 IU/ml
							28 days post first dose 7.27 588.0
							Post second dose 46.5 1674.0
							Table S1 from paper (% positive)
							Naïve Prior inf
							N-baseline 0 35.6%
							N 28 days 4 57.6
							N 56 days 12 59.3
							S-baseline 0 93.2%
							S 28 days 61.3 96
							S 56 days 82.7 100
4	Hari Ram Choudhary et al. Frontiers in Medicine 2021	Longitudinal	Jan to Jul 2021	Healthcare workers; nucleocapsid titer as proxy for prior infection	308 Covishield	Nucleocapsid	Participants without breakthrough infection
					306 Covaxin	Roche Cobas e411	Covishield (n=278) Covaxin (n=255)
					81 breakthrough cases	Cutoff: 1.0	Baseline (Vax) - T0 9.7 9.2 AU/ml
					42.4% (n=260) with prior infection	RBD	Week 4 (Vax) -T1 365.3 61.4
						Abbott ARCHITECT i1000SR	Week 8 -T2 1223.3 342.7
						ARCH SARS-CoV-2 IgG II Quant	Week 12 -T3 1299.5 305.2
						Cutoff: 50 AU/ml	Week 16 -T4 1177.3 249.8
							Week 20 -T5 888.4 179.1
							Week 24 -T6 637.2 95.1
							Seronegative individuals
							Week 4 81.9 16.1%
							Seropositive individuals (n=224), median
							Baseline 125.3 102.7 AU/ml
							Week 4
							Week 8 6286 884.7
							Week 24 2813.6 276.8
							Breakthrough infection (n=81; 20 in Covishield and 51 in Covaxin)
							Week 8 345.6 AU/ml
							Week 24 10550.4 AU/ml
							Prior to breakthrough 269.1 AU/ml
							36 re-infection cases, 18 Covaxin, 18 Covishield
							Covaxin: 305.45 AU/ml
							Covishield: 723.95 AU/ml
5	Girish C Das et al. Journal of Medical Virology 2022	Cross-sectional	01 Mar to 10 June 2021	Vaccinated individuals reporting to healthcare facilities	Covaxin and Covishield	Abbott ARCH SARS-CoV-2 IgG II	Median antibody titer at the time of RT-PCR swabbing
		Breakthrough infection				Cutoff: 50 AU/ml	Covaxin: 213.5 AU/ml
							Covishield: 647.5
6	Arankalle V et al.	Longitudinal		Healthcare workers	Covaxin and Covishield	SCoV-2 Detect IgG ELISA	Covishield
	Frontiers in Immunology 2022			Seropositive Covishield (n=67)		InBios International, Inc.	Seronegatives
				Seronegative Covishield (n=120)			Post first-dose: 95.6% ELISA+
						PRNT50	55.1% neutralization+ (median titer 16)
				Covaxin (n=21)		8004/IND/2020/Pune - Clade G strain	Post second-dose: 100% ELISA+
						Cut-off: 2.5-10	95% neutralization+ (median titer 64.5)
						IFNg ELISPOT	Seropositives
							Neutralization Median Titer
							Baseline 70
							Post first dose 3050
							Post second dose 1740
							IFNg ELISPOT
							n=16 for paired PBMC analysis (figure on right)
							Covaxin
							Seronegatives (n=16)
							Post second dose: 62.5% ELISA+
							50% neutralization+
							Seropositives (n=3)
							Neutralization Median Titer
							Baseline 119
							Post second dose 469
							IFNg ELISPOT
							Data on right; baseline not available
